# Development and validation of the pharmacological statin-associated muscle symptoms risk stratification (PSAMS-RS) score using real-world electronic health record data

**DOI:** 10.1101/2023.08.10.23293939

**Authors:** Boguang Sun, Pui Ying Yew, Chih-Lin Chi, Meijia Song, Matt Loth, Yue Liang, Rui Zhang, Robert J. Straka

**Author notes:** **Addresses for Correspondence:** Robert J. Straka, Pharm.D., Experimental and Clinical Pharmacology, University of Minnesota College of Pharmacy, 7-115B Weaver-Densford Hall, Minneapolis, Minnesota 55455 USA. **Author Contributions:** BGS conceived and designed the study, conducted data analysis, interpreted the results, and drafted and revised the paper. PYY, CLC, MJS, YL, RZ contributed to study design, data acquisition, results interpretation, and paper revision. RJS, CLC, RZ reviewed and further contributed to the manuscript. All authors drafted and revised the manuscript.

## Abstract

**Introduction:** Statin-associated muscle symptoms (SAMS) contribute to the nonadherence to statin therapy. In a previous study, we successfully developed a pharmacological SAMS (PSAMS) phenotyping algorithm that distinguishes objective versus nocebo SAMS using structured and unstructured electronic health records (EHRs) data. Our aim in this paper was to develop a pharmacological SAMS risk stratification (PSAMS-RS) score using these same EHR data.

**Method:** Using our PSAMS phenotyping algorithm, SAMS cases and controls were identified using University of Minnesota (UMN) Fairview EHR data. The statin user cohort was temporally divided into derivation (1/1/2010 to 12/31/2018) and validation (1/1/2019 to 12/31/2020) cohorts. First, from a feature set of 38 variables, a Least Absolute Shrinkage and Selection Operator (LASSO) regression model was fitted to identify important features for PSAMS cases and their coefficients. A PSAMS-RS score was calculated by multiplying these coefficients by 100 and then adding together for individual integer scores. The clinical utility of PSAMS-RS in stratifying PSAMS risk was assessed by comparing the hazard ratio (HR) between 4th vs 1st score quartile.

**Results:** PSAMS cases were identified in 1.9% (310/16128) of the derivation and 1.5% (64/4182) of the validation cohort. After fitting LASSO regression, 16 out of 38 clinical features were determined to be significant predictors for PSAMS risk. These factors are male gender, chronic pulmonary disease, neurological disease, tobacco use, renal disease, alcohol use, ACE inhibitors, polypharmacy, cerebrovascular disease, hypothyroidism, lymphoma, peripheral vascular disease, coronary artery disease and concurrent uses of fibrates, beta blockers or ezetimibe. After adjusting for statin intensity, patients in the PSAMS score 4th quartile had an over seven-fold (derivation) (HR, 7.1; 95% CI, 4.03-12.45) and six-fold (validation) (HR, 6.1; 95% CI, 2.15-17.45) higher hazard of developing PSAMS versus those in 1st score quartile.

**Conclusion:** The PSAMS-RS score can be a simple tool to stratify patients’ risk of developing PSAMS after statin initiation which can facilitate clinician-guided preemptive measures that may prevent potential PSAMS-related statin non-adherence.
