## Supplementary material for "Development and validation of the pharmacological statin-associated muscle symptoms risk stratification (PSAMS-RS) score using real-world electronic health record data": PSAMS-RS Risk Calculator

### Sheet: Sheet1
Factors	Scores	Yes/No	PSAMS-RS* score	Intepretation
male gender	-26	No	192	cumulative PSAMS rates of 5.2~6.1%, highest risk! this group has a 6~7 fold increase of PSAMS risk than those in the lowest risk group
chronic pulmonary disease	-20	No
neurological disease	-20	No
tobacco use	-5	Yes
renal disease	1	Yes
alcohol use	2	No
ACE inhibitor use	2	Yes
polypharmacy (>=5 concurrent medications)	4	No
cerebrovascular disease	7	Yes
hypothyroidism	16	No
fibrates use	17	No
beta blockers use	27	No
lymphoma	29	Yes
peripheral vascular disease	38	Yes
ezetimibe	46	No
coronary artery disease	49	Yes
*PSAMS (pharmacological statin-associated muscle symptoms) has an estimated prevalence of 2% in general population
